# DNA methylation models of protein abundance across the lifecourse

**DOI:** 10.1101/2024.06.13.24308877

**Authors:** Scott Waterfield, Paul Yousefi, Matt Suderman

## Abstract

**Background:** Multiple studies have shown that DNA methylation (DNAm) models of protein abundance can be informative about exposure, phenotype and disease risk. Here we investigate the capacity of DNAm to capture non-genetic variation in protein abundance across the lifecourse.

**Methods:** We evaluated the performance of 14 previously published DNAm models of protein abundance (episcores) in peripheral blood from a large adult population using the Avon Longitudinal Study of Parents and Children (ALSPAC) at ages 7-24 and their mothers antenatally and in middle age (N range = 145-1464). Episcore-protein associations were evaluated with and without adjustment for genetics. New age-specific episcores were trained in ALSPAC and evaluated at different ages.

**Results:** Of the 14 Gadd episcores, 10 generated estimates associated with abundance in middle age, 9 at age 24, and none at age 9. Eight of these episcores explained variation beyond genotype in adulthood (6 at age 24; 7 at midlife). At age 9, the abundances of 22 proteins could be modelled by DNAm, 7 beyond genotype of which one trained model generated informative estimates at ages 24 and in middle age. At age 24, 31 proteins could be modelled by DNAm, 19 beyond genotype, of which 5 trained models generated informative estimates at age 9 and 8 in middle age. In middle age, 23 proteins could be modelled, 13 beyond genotype, of which 3 were informative at age 9 and 7 at age 24.

**Conclusions:** We observed that episcores performed better at older ages than in children with several episcores capturing non-genetic variation at all ages.
