## Supplementary File 1 for "DNA methylation models of protein abundance across the lifecourse": Age24ModelCoef450K.csv

	Variable	Coefficient	Protein
1	(Intercept)	-0.00386668044226358	VEGFA_F24
2	cg02856402	0.0058260340570799	VEGFA_F24
3	cg21566433	0.00113206788758443	VEGFA_F24
4	(Intercept)	0.0133118245338751	MCP3_F24
5	cg15794987	-0.00020494029743432	MCP3_F24
6	cg25174111	-0.0200339327124097	MCP3_F24
7	cg03796003	-0.00668251190951304	MCP3_F24
8	(Intercept)	-3.30182422402272e-05	OPG_F24
9	cg16412745	5.62244071723191e-05	OPG_F24
10	cg15250633	1.6022095722085e-06	OPG_F24
11	(Intercept)	-0.000576709091580677	uPA_F24
12	cg11424828	0.000398059684575962	uPA_F24
13	cg00257789	0.00127490028674756	uPA_F24
14	(Intercept)	0.000197230905293441	OSM_F24
15	cg26298914	-9.45975669114897e-05	OSM_F24
16	cg05583921	-0.000153763531633555	OSM_F24
17	cg23169883	-0.000192149691611646	OSM_F24
18	(Intercept)	0.00302711871768789	IL15RA_F24
19	cg13910785	-0.00933946824030782	IL15RA_F24
20	cg02856402	0.000155892700676644	IL15RA_F24
21	(Intercept)	-2.53122900446643e-05	IL10RB_F24
22	cg09672255	-1.22778978263926e-06	IL10RB_F24
23	cg20987072	2.77874852763666e-05	IL10RB_F24
24	cg13603318	1.47366760623613e-05	IL10RB_F24
25	(Intercept)	0.0106297201317975	IL12B_F24
26	cg13910785	-0.0401554668583085	IL12B_F24
27	cg04246708	0.00669748821496641	IL12B_F24
28	(Intercept)	0.0117416956454192	IL13_F24
29	cg17174466	-0.00922761025268528	IL13_F24
30	cg21294301	-0.0105680718160451	IL13_F24
31	(Intercept)	0.00216806363083203	CCL3_F24
32	cg13910785	-0.00636511273837057	CCL3_F24
33	cg25174111	-9.22917244817235e-05	CCL3_F24
34	(Intercept)	-0.00492702475573019	IFNgamma_F24
35	cg00324979	0.0269621686532818	IFNgamma_F24
36	cg00035449	-0.0020670379271195	IFNgamma_F24
37	cg23803868	-0.0138669845135411	IFNgamma_F24
38	cg22851875	-0.00914094680745299	IFNgamma_F24
39	(Intercept)	-0.000145742425723675	NRTN_F24
40	cg16412745	0.000289081460225781	NRTN_F24
41	cg02814135	-3.00575101481453e-05	NRTN_F24
42	(Intercept)	-1.62703212564362e-05	MCP2_F24
43	cg13830619	-1.31234594308581e-05	MCP2_F24
44	cg20218135	4.26477821608045e-05	MCP2_F24
45	(Intercept)	-1.24385629400113e-05	CCL20_F24
46	cg15828613	-0.000159684686134818	CCL20_F24
47	cg17393140	0.000191690831642613	CCL20_F24
